# Early Epigenetic Biomarkers for Perinatal Suicidal Ideation: DNA Methylation Signatures Across the Peripartum Period

**DOI:** 10.64898/2026.03.30.26349727

**Authors:** Emma Simpson-Wade, Julien Dubreucq, Joëlle Rüegg, Alkistis Skalkidou, Marie E. Gaine

**Affiliations:** Molecular Medicine Program, University of Iowa Carver College of Medicine, Iowa City, IA; Psychiatry B and Perinatal Psychiatry, Clermont Ferrand University Hospital; Clermont Auvergne University, Inserm Inserm U-1107, Neuro-Dol; Department of Organismal Biology, Uppsala University, Uppsala, Sweden; Department of Women’s and Children’s Health, Uppsala University, Uppsala, Sweden; Pharmaceutical Sciences and Experimental Therapeutics, University of Iowa, Iowa City, IA; Iowa Neuroscience Institute, University of Iowa, Iowa City, IA

**Author notes:** Correspondence: Marie E. Gaine.

## Abstract

Mental health conditions, including perinatal suicidality, remains a significant health burden representing a leading cause of maternal mortality in the United States. Although the etiology of perinatal suicidal ideation (SI) is not well understood, DNA methylation may provide meaningful mechanistic insights and/or serve as clinical biomarkers during the peripartum period. Using data provided by the Swedish BASIC cohort, we performed a retrospective analysis of DNA methylation changes associated with perinatal SI at three perinatal timepoints (17- and 38-weeks gestation and 8 weeks post-partum) through a targeted and genome-wide approach. Targeted analysis of *a priori* genes revealed 1, 10, and 4 significantly differentially methylated probes at each timepoint and implicated genes associated with the hypothalamic-pituitary-adrenal axis. Genome-wide results identified 465, 2,880, and 510 differentially methylated probes and 7, 25, and 12 differentially methylated regions at each timepoint. Pathway analysis at 38-weeks gestation identified vitamin digestion and absorption as the top term differentially methylated in perinatal SI. Additionally, genes implicated in estrogen and oxytocin signaling were also significantly differentially methylated. Post-partum ideation-risk was successfully predicted using the top ten genome-wide differentially methylated probes at 17 weeks (AUC=66.9%), with prediction accuracy highest when DNA methylation and depression severity were combined (AUC=93.2%). Furthermore, the prediction accuracy for identifying novel SI in the post-partum period increased to 86.2% with 17-week biomarkers. Our results deliver novel insights regarding the role of DNA methylation and perinatal SI, with biomarkers providing both mechanistic insights and clinical usefulness, contributing to the field of perinatal psychiatry and epigenetics.
