## Supplementary Table S1 for "Early Epigenetic Biomarkers for Perinatal Suicidal Ideation: DNA Methylation Signatures Across the Peripartum Period"

### Sheet: S1
	Supplementary Table S1. A Priori Target Gene List.
	Pathway (n)	Gene Names
	HPA Axis (5)	NR3C1, CRH, CRHBP, FKBP5, SKA2
	Serotonin (4)	TPH2, 5HTT, HTR1A, HTR2A
	GABA (2)	GABR, GABRA1
	Neuropeptides (3)	BDNF, OXT, OXTR
	Metabolizers (1)	COMT
	List of 15 a priori targeted genes and their associated pathway. n, number of genes tested in that pathway.
