## Supplementary Table S2 for "Early Epigenetic Biomarkers for Perinatal Suicidal Ideation: DNA Methylation Signatures Across the Peripartum Period"

### Sheet: S2
Supplementary Table S2: Demographic Information for Epigenetic Prediction Models
	17w --> 38w			17w --> 8pp			38w --> 8pp
	SI NULL (n = 92)	SI (n = 10)	p-value	SI NULL (n = 100)	SI (n = 7)	p-value	SI NULL (n = 48)	SI (n = 7)	p-value
Age, mean (SD)	31 (3.89)	34 (2.55)	0.0847a	31 (4.39)	32 (4.82)	0.8970a	31 (4.47)	29 (4.10)	0.2504a
Race/Ethnicity, n (%)			>0.9999b			>0.9999b			>0.9999b
White/Caucasian	91 (98.9)	10 (100.0)		98 (98.0)	7 (100.0)		46 (95.8)	7 (100.0)
Other	1 (1.1)	0 (0.0)		2 (2.0)	0 (0.0)		2 (4.2)	0 (0.0)
Smoking Status, n (%)			0.7390b			0.1895b			0.7280c
Yes	32 (34.8)	4 (40.0)		27 (27.0)	4 (57.1)		21 (43.8)	4 (57.1)
No	60 (65.2)	6 (60.0)		73 (73.0)	3 (47.9)		25 (52.0)	3 (47.9)
Unknown	0 (0.0)	0 (0.0)		0 (0.0)	0 (0.0)		2 (4.2)	0 (0.0)
SSRI Usage, n (%)			0.1158c			<0.0001c			0.5572c
Yes	6 (6.5)	0 (0.0)		4 (4.0)	4 (57.1)		3 (6.3)	0 (0.0)
No	85 (92.4)	9 (90.0)		94 (94.0)	3 (47.9)		41 (85.4)	7 (100.0)
Unkown	1 (1.1)	1 (1.0)		2 (2.0)	0 (0.0)		4 (8.3)	0 (0.0)
EPDS Total Score, mean (SD)	6.26 (4.86)	12.50 (3.17)	0.0001a	5.31 (4.00)	13.57 (3.26)	<0.0001a	5.85 (4.18)	13.71 (4.39)	<0.0001a
Phenotypic Breakdown, n (%)
Remained SI Null	91 (98.9)			94 (94.0)			46 (95.8)
Switched to SI	1 (1.1)			6 (6.0)			2 (4.2)
Remained SI		2 (20.0)			4 (57.1)			2 (28.6)
Switched to SI Null		8 (80.0)			3 (47.9)			5 (71.4)
Overlapping Primary Cohort, n (%)	48 (47.1)			26 (47.3)			56 (52.3)
aStatistical comparisons were done with unpaired t-test. bStatistical comparisions were done using fisher's exact test. cStatistical comparisons were done using Chi-square test. Significant differences (p < 0.05) are bolded. SI NULL, non-SI controls. SI, suicidal ideation.
