## Supplementary Table S7 for "Early Epigenetic Biomarkers for Perinatal Suicidal Ideation: DNA Methylation Signatures Across the Peripartum Period"

### Sheet: S7
Supplementary Table S7. Significant KEGG Pathway Results for Perinatal SI v NC at 38w gestation.
KEGG ID	Description	N	DE	P.DE	FDR
hsa04977	Vitamin digestion and absorption	25	24	1.57566e-05	0.0032059
hsa04010	MAPK signaling pathway	288	206	1.74709e-05	0.0032059
hsa04211	Longevity regulating pathway	89	72	2.96045e-05	0.00362161
hsa04213	Longevity regulating pathway - multiple species	61	51	9.46721e-05	0.00868616
hsa04151	PI3K-Akt signaling pathway	342	234	0.000123717	0.00869134
hsa04150	mTOR signaling pathway	153	112	0.000150876	0.00869134
hsa05205	Proteoglycans in cancer	198	143	0.000165775	0.00869134
hsa04916	Melanogenesis	101	77	0.000332343	0.0152462
hsa04921	Oxytocin signaling pathway	151	110	0.000454222	0.0172096
hsa04915	Estrogen signaling pathway	138	99	0.000468926	0.0172096
